# Isolation of nucleated red blood cells with intact genomic DNA from cord blood by applying G&T-seq

**DOI:** 10.1101/2025.03.17.25324037

**Authors:** Noriko Ito, Tatsuya Fujii, Kosuke Taniguchi, Yuka Okazaki, Hiroko Ogata-Kawata, Haruhiko Sago, Kenichiro Hata, Kazuhiko Nakabayashi

## Abstract

**Purpose:** Fetal cells in maternal blood are a pure source of fetal genomic DNA for noninvasive prenatal genetic testing (NIPT), if successfully isolated. We assessed whether single-cell genome and transcriptome sequencing (G&T-seq), can isolate fetal nucleated red blood cells (fNRBCs) suitable for genetic testing.

**Methods:** Using umbilical cord blood as a model, we isolated 165 single NRBC candidate cells from four samples, and 12 single lymphocytes as controls from one sample. G&T-seq was used to estimate the maturation stage of each NRBC candidate from the transcriptome data and genomic integrity was assessed using genomic sequencing data.

**Results:** Multi-dimensional scaling (MDS) of the transcriptome data revealed that five NRBC candidate cells clustered separately, classifying them as primitive NRBCs. Two of these cells showed high whole-genome sequencing yields and mapping rates comparable to control lymphocytes, suggesting intact nuclear genome.

**Conclusions:** G&T-seq effectively identified primitive NRBCs with high-quality DNA among candidate cells dominated by mature RBCs. Single-cell multi-omics technology may advance the development of fNRBC-based NIPT.
