## Supplementary material for "Isolation of nucleated red blood cells with intact genomic DNA from cord blood by applying G&T-seq": TableS1

### Sheet: TableS2
Table S2: Transcript per million (TPM) values of 13 markers genes in single lymphocytes and NRBC candidates.
single-cell name		Gene symbols
		primitive			intermmediate						mature
		GYPC	CD47	CD36	GYPB	CYB5R3	GYPA	AHSP	BPGM	SLC4A1	HBB	HBA1	HBG2	HBA2
C1_lymphocyte_1cell_01		73.3037	160.064	0	0	0	0	2.17055	0	0	3.04929	3.72081	18.0541	15.7808
C1_lymphocyte_1cell_02		120.71	4.22338	0	0	0	0	0	0	0	14.2516	0	31.7625	33.662
C1_lymphocyte_1cell_03		218.064	343.552	0	0	3.91636	0	0	0	0.063405	0.690957	2.5686	8.92568	7.0766
C1_lymphocyte_1cell_04		52.556	69.4183	0	0	0	0	0	0	0	3.74519	7.8347	13.1812	7.25293
C1_lymphocyte_1cell_05		7.08562	5.4579	0	0	0	0.293	0	0	0.028011	0.604411	0.668833	10.3064	4.55174
C1_lymphocyte_1cell_06		70.1961	3.93722	0	0	0	0	0	0	0	1.9662	2.42329	25.0421	6.061
C1_lymphocyte_1cell_07		107.162	189.985	0	7.1711	0	0	0	1.57027	0	4.98172	11.1653	22.2802	31.803
C1_lymphocyte_1cell_08		232.753	22.5933	0	0	0	0	0	0	0	2.13697	2.82311	19.0815	7.3016
C1_lymphocyte_1cell_09		14.1492	0.085517	0	0	0	0.927714	0	0	0	13.1619	0	15.1745	13.4036
C1_lymphocyte_1cell_10		362.297	410.279	0	0	5.12242	0	0	0	0.156109	5.12364	0	20.8153	15.2005
C1_lymphocyte_1cell_11		152.402	381.033	0	0	0	0	0	0	0	2.3265	0	18.35	21.3371
C1_lymphocyte_1cell_12		0	454.955	0	0	60.8576	0	0	256.92	0	3.27469	3.11748	14.0661	7.93222
C1_NRBC_1cell_01		399.019	0	0	1001.29	255.762	306.543	1938.95	0	145.232	56428.2	77179.6	420253	217509
C1_NRBC_1cell_02		16.4516	0	0	528.193	0	0	1774.76	180.744	753.775	104304	59306.2	360955	191976
C1_NRBC_1cell_03		132.754	0	0	1229.07	0	0.608541	198.788	0	415.364	44925	102734	405781	251972
C1_NRBC_1cell_04		49.5436	1.76914	0	0	0	0	744.749	88.5253	116.085	96198.4	87665.5	399923	233933
C1_NRBC_1cell_05		0	0	0	246.509	0	10.0901	2588.77	0	39.312	14945	35384.6	588372	106646
C1_NRBC_1cell_06		0	0	0	0	0	0	2198.75	0	0	114710	95580.1	406866	266138
C1_NRBC_1cell_07		94.6582	0	0	0	0	0	351.653	5.73368	296.702	57463.9	88850	411346	231993
C1_NRBC_1cell_08		3.84857	0	0	149.786	0	0.260429	2980.35	55.1936	463.811	147621	97044.6	285366	249772
C1_NRBC_1cell_09		119.836	0	0	29.8715	0	255.267	0	79.7263	136.667	110671	79978.3	385470	210513
C1_NRBC_1cell_10		83.6782	0	0	0	98.0399	0	350.294	37.1811	427.834	63879.4	96587.8	376071	256097
C1_NRBC_1cell_11		25.2501	0	0	468.522	0	49.7456	391.141	232.393	112.454	54683.5	90751.2	374994	252851
C1_NRBC_1cell_12		295.853	0	1.81089	337.441	0	64.9735	3358.57	245.511	141.854	73783.3	85913.7	382566	236824
C1_NRBC_1cell_13		609.075	0	197.049	840.379	178.138	2766.97	31664.1	0	819.585	23156.1	57254.3	261981	116787
C1_NRBC_1cell_14		188.858	0	0	330.54	0	20.3994	2689.56	375.501	350.961	23786.5	98057.4	418474	246338
C1_NRBC_1cell_15		145.902	0	0	888.411	0	395.003	2284.73	191.395	734.087	79581.9	81337.4	394537	223302
C1_NRBC_1cell_16		220.712	0	0	344.894	0	0	919.254	0	605.124	20575.1	80102	448636	212766
C1_NRBC_1cell_17		73.6492	0	0	302.516	0	138.752	1802.76	146.381	384.035	74724.3	81972.9	413311	205652
C1_NRBC_1cell_18		31.2911	0	0	157.743	0	10.4962	1057.16	193.298	779.804	87267.6	94750	393152	232186
C1_NRBC_1cell_19		35.5077	0	0	0	0	0	370.845	0	192.43	68362.9	68236.8	398342	261218
C1_NRBC_1cell_20		0	0	0	723.533	0	0	1537.46	16.8098	343.64	136314	87398.8	334301	227574
C1_NRBC_1cell_21		60.948	0	0	9.96858	0	0	1459.45	197.941	296.311	171163	118571	215594	292899
C1_NRBC_1cell_22		61.8859	0	0	931.457	0	165.267	2172.35	72.234	401.135	74035	79934	403784	220430
C1_NRBC_1cell_23		0	0	0	321.398	0	0	1541.19	0	700.307	65461.7	74465.8	398376	229869
C1_NRBC_1cell_24		63.9084	0	0	987.048	0.043543	67.7968	2674.11	158.711	553.907	59717	75021.4	399854	199593
C1_NRBC_1cell_25		92.798	0	0	261.092	0.28957	0	1825.33	50.6959	221.403	58080.3	84189.5	442124	215991
C1_NRBC_1cell_26		81.7236	0	0	2.0378	0	81.4369	4108.04	134.064	236.586	103876	87949	376681	226933
C1_NRBC_1cell_27		0	0	0	252.408	0	0	1031.35	86.7739	554.764	59305.4	81096.1	413054	250562
C2_NRBC_1cell_01		0	0	0	0	3.13912	0	991.87	0	83.079	116082	29218.2	424639	65404.9
C2_NRBC_1cell_02		158.555	0	0	0	0	0	2208.63	185.574	393.463	353255	111886	163881	285987
C2_NRBC_1cell_03		164.931	0	0	0	0	0	778.815	161.288	94.0109	91532.5	79626.4	439764	219875
C2_NRBC_1cell_04		2.61208	0	0	0	0	0	0	0	161.071	62954.4	48837.5	500737	199314
C2_NRBC_1cell_05		616.291	19.3772	610.359	2050	48.3352	3134.41	18294.9	0	1533.19	323650	70942.2	83025.4	166161
C2_NRBC_1cell_06		128.917	0	0	0	86.1227	0	901.682	337.377	281.167	188650	91696.9	197142	260969
C2_NRBC_1cell_07		0	0	0	0	0	0	0	0	0	990.495	0	1049.06	858.72
C2_NRBC_1cell_08		242.548	0	0	621.556	151.912	157.397	2518.66	0	264.049	47991.5	88767.3	471868	234395
C2_NRBC_1cell_09		0	0	0	16.661	0	3513.26	7646.58	14.8424	705.889	17543.5	110003	212111	426431
C2_NRBC_1cell_10		0	0	0	0	0	0	0	0	0	72552.8	0	585918	140524
C2_NRBC_1cell_11		0	0	0	0	0	0	0	0	0	613.989	0	259.226	531.273
C2_NRBC_1cell_12		27.4381	0	0	17.8589	0	23.1558	2440.71	124.634	356.257	53423.9	80004.6	479022	214244
C2_NRBC_1cell_13		212.057	0	0	0	0	0	2866.82	120.816	106.308	403360	93237.8	51.9376	280876
C2_NRBC_1cell_14		222.447	0	0	1.21962	0	10.5619	2429.06	198.695	774.497	99150.6	75368.7	392982	200308
C2_NRBC_1cell_15		0	0	0	0	0	0	0	0	0	0	0	1287.47	791.879
C2_NRBC_1cell_16		279.154	0	0	530.341	0	5.13791	594.829	407.189	749.524	575355	99035.3	0	282321
C2_NRBC_1cell_17		0	0	0	0	0	0	0	0	0	0	0	0	345.593
C2_NRBC_1cell_18		0	0	0	0	0	0	0	0	0	0	1677.27	0	0
C2_NRBC_1cell_19		0	0	0	0	0	0	0	0	0	1266.37	0	5700.3	7164.73
C2_NRBC_1cell_20		298.743	0	0	413.819	0	656.088	107.766	219.786	1796.14	182271	89940	339879	193547
C2_NRBC_1cell_21		190.201	0	0	241.232	0	0	1029.06	301.815	279.282	92370.5	91858	431040	189800
C2_NRBC_1cell_22		188.023	0	0	0	0	0	577.501	83.3025	0.757342	31563.7	70602.3	546647	206502
C2_NRBC_1cell_23		31.5416	0	0	28.5028	0	569.531	878.104	413.248	218.206	564552	107644	0	280260
C2_NRBC_1cell_24		4.26005	0	0	908.224	0	0	1101.76	144.523	308.775	214816	67613.7	340543	183313
C2_NRBC_1cell_25		820.721	11.8496	190.172	1873.94	267.033	3191.98	7660.29	2.31952	2327.69	16016.6	48747.8	474759	120908
C2_NRBC_1cell_26		5.1371	0	0	194.297	0	0	200.016	509.65	99.6187	401485	90376.4	205228	229207
C2_NRBC_1cell_27		208.594	0	0	822.039	0	1.54753	509.38	262.187	185.02	255283	107190	292799	282444
C2_NRBC_1cell_28		205.461	0	0	421.575	0	240.507	1755.36	258.953	288.87	300559	105349	183316	223264
C2_NRBC_1cell_29		171.129	0	0	0	0	0	233.961	0	145.128	162530	79986.2	325244	231430
C2_NRBC_1cell_30		427.804	0	0	244.266	0	107.157	1432.56	222.836	592.12	70364.2	68789.2	479021	198357
C2_NRBC_1cell_31		335.117	0	0	0	0	0	1419.53	215.247	75.9092	86648.7	63401.1	510945	184029
C2_NRBC_1cell_32		458.629	0	0	2.14732	0	0.155951	3566.47	748.304	789.517	491546	102287	66702	258067
C2_NRBC_1cell_33		0	0	0	0	0	52.3779	0	95.1094	75.6021	107217	91435.9	315363	254177
C2_NRBC_1cell_34		535.186	0	0	0	0	0	1434.84	0	768.186	94011.5	71155.3	438685	202154
C2_NRBC_1cell_35		294.691	0	0	0	0	0	592.289	299.71	244.272	184038	77907.6	411671	272113
C2_NRBC_1cell_36		0	0	0	0	0	0	0	0	0	2228.38	2718.02	18845.9	15149.3
C2_NRBC_1cell_37		138.954	0	0	0	0	0	1392.75	0	168.489	246568	92272	287152	274740
C2_NRBC_1cell_38		199.536	0	0	17.9016	0	215.942	878.19	354.437	466.876	36740.8	95530.3	437984	231107
C2_NRBC_1cell_39		0	0	0	0	0	0	571.124	128.377	0	12257.5	7783.02	275429	29707.8
C2_NRBC_1cell_40		0	0	0	0	0	0	4473.12	238.375	204.497	86580.8	77709.9	508567	165725
C2_NRBC_1cell_41		0	0	0	0	0	0	0	0	51.2553	128637	64338.6	415609	246208
C2_NRBC_1cell_42		81.947	0	0	355.258	0	0	1214.59	0	16.7402	34108.2	64222.1	517891	169953
C3_NRBC_1cell_01		0	0	0	0	0	0	0	0	0	174224	103724	37.0644	81548.2
C3_NRBC_1cell_02		27.7768	0	0	1084.83	0	0	148.363	708.924	45.417	2333.96	81864.1	82799.6	346148
C3_NRBC_1cell_03		590.854	0	0	32.2278	1.89702	417.626	1692.46	374.319	772.755	317270	91063.4	171020	214322
C3_NRBC_1cell_04		394.251	0	0	57.3201	0	584.452	1983.96	264.278	254.009	101864	91142.7	348370	194908
C3_NRBC_1cell_05		168.566	0	0	25.9092	0	312.058	1377.27	382.382	332.271	517919	110799	9.19792	305241
C3_NRBC_1cell_06		26.1981	0	0	0	0	0	954.36	307.167	64.2816	388959	140527	86357.9	283589
C3_NRBC_1cell_07		306.155	0	0	256.097	0	0	1002.45	0	289.654	542211	115200	1.76929	283506
C3_NRBC_1cell_08		42.5997	0	0	728.912	0	28.644	1638.06	840.449	536.063	270164	100502	235720	233102
C3_NRBC_1cell_09		3.34782	0	0	0	0	10.7291	2313.23	159.344	1285.64	554891	121282	4.31545	251439
C3_NRBC_1cell_10		551.586	0	0	900.302	0	0	549.308	112.791	238.065	84137.5	70501.7	402737	203238
C3_NRBC_1cell_11		0	0	0	0	0	0	301.201	0	0	1088.03	0	0	1122.4
C3_NRBC_1cell_12		260.877	0	0	138.365	0	150.498	1007.59	0	300.784	47783.5	84575.3	411417	248912
C3_NRBC_1cell_13		816.224	0	0	0	0	0	3272.47	215.503	795.926	137932	89513.5	337240	200047
C3_NRBC_1cell_14		481.361	0	2.56966	734.269	0	0.80385	4292.67	201.29	553.63	28968.7	77031.4	423734	206374
C3_NRBC_1cell_15		149.661	0	0	585.523	0	0	676.497	9.66242	397.491	390464	101723	54419	251827
C3_NRBC_1cell_16		20.1337	0	0	21.6235	0	288.691	996.006	944.267	278.283	335228	86146.2	130140	248192
C3_NRBC_1cell_17		15.1255	0	0	456.158	0	0	2641.12	218.332	836.92	561190	100857	2.88327	276089
C3_NRBC_1cell_18		724.493	0	0	13.421	0	1311.46	6835.81	421.046	496.172	375386	104284	931.652	239277
C3_NRBC_1cell_19		0	0	0	0	0	0	0	0	0	557.464	0	589.992	1059.36
C3_NRBC_1cell_20		359.309	0	0	68.5084	0	182.305	3464.97	86.363	718.578	113572	95253.3	190844	231688
C3_NRBC_1cell_21		0	0	0	0	0	0	36.3369	0	128.337	74307.8	150407	160358	365369
C3_NRBC_1cell_22		39.1458	0	0	0	0	0	881.5	593.017	615.13	480734	124546	38.7088	255797
C3_NRBC_1cell_23		0	0	0	211.511	0.1267	0	598.441	0	406.038	49069.9	84436.9	435981	204489
C3_NRBC_1cell_24		305.248	0	0	701.657	0	804.735	2594.48	525.155	555.421	188330	80522.2	173469	231807
C3_NRBC_1cell_25		307.461	0	0	601.755	0	742.577	1658.48	333.684	564.464	263002	96200.2	140276	246998
C3_NRBC_1cell_26		385.87	0	0	9.68635	0	0	850.245	676.752	621.779	608032	88402.3	3.26101	243259
C3_NRBC_1cell_27		0	0	0	0	0	0	2025.8	229.852	424.713	221524	107966	471.892	246263
C3_NRBC_1cell_28		186.371	0	0	1519.21	0	528.177	3572.04	561.868	625.932	382291	102348	1269.38	251093
C3_NRBC_1cell_29		6.71132	0	0	247.671	0	194.679	5412.65	278.326	512.918	38442.1	65867.4	457561	177548
C3_NRBC_1cell_30		56.0787	0	0	4.92166	0	0	457.645	0	157.181	104114	63744.2	411006	207802
C3_NRBC_1cell_31		32.224	0	0	464.763	14.2221	265.523	2425.55	245.859	381.03	62798.1	76531.2	400952	206758
C3_NRBC_1cell_32		467.864	0	0	0	0	0	4489.09	345.561	862.865	552264	116210	5.6879	268716
C3_NRBC_1cell_33		283.216	0	0	1.3811	0	265.889	1152.23	248.785	155.005	136504	79634.3	293081	212341
C3_NRBC_1cell_34		0	0	0	0	0	0	10.5012	1.70092	1108.63	659810	76744.9	10.3738	217043
C3_NRBC_1cell_35		186.069	0	0	15.4656	49.8377	68.9495	927.926	302.617	737.664	223333	85201.6	176650	210885
C3_NRBC_1cell_36		0	0	0	0	0	0	0	0	0	344.814	443.118	2390.91	432.548
C3_NRBC_1cell_37		205.597	0	0	8.75288	0	15.2254	2258.84	280.685	764.066	299292	81839.3	198727	247469
C3_NRBC_1cell_38		0	0	42.7283	0	0	0	1429.88	0	0	37807.6	78635	30188	394468
C3_NRBC_1cell_39		295.176	0	0	377.127	0	2.68844	3216.87	456.196	624.443	119276	78822.4	365161	203901
C3_NRBC_1cell_40		309.001	0	0	0	0	0	1011.65	162.98	557.26	370803	86104.2	170229	248838
C3_NRBC_1cell_41		227.463	0	0.240223	732.726	0	390.864	971.725	669.355	320.472	509475	59741.2	146577	203355
C3_NRBC_1cell_42		968.271	0	0	0	2012.02	0	3607.19	2281.6	1069.59	330404	152980	39.5175	353782
C3_NRBC_1cell_43		54.0685	0	3.01265	617.919	0	802.541	2155.49	570.874	703.752	62123.4	83102.2	402517	210940
C3_NRBC_1cell_44		16.8646	0	0	810.744	0	0	1024.2	222.849	271.064	63098.3	74693.2	425241	188765
C3_NRBC_1cell_45		279.423	0	0	0	0	0	1355.4	0	290.349	44286.6	74466.3	451609	194353
C3_NRBC_1cell_46		143.709	0	0	269.113	0	338.516	1192.4	84.3083	403.948	73393.4	83161.5	427631	229633
C3_NRBC_1cell_47		8.96016	0	0	0	0	0	2514.63	110.37	231.91	58911.7	73694.9	426263	198526
C3_NRBC_1cell_48		138.14	0	0	266.364	0	0.198529	2428.52	273.062	738.042	94754.7	64406.6	396572	211835
C4_NRBC_1cell_01		0	0	0	19118.2	0	0	0	0	0	100.636	40122.2	6071.21	100502
C4_NRBC_1cell_02		429.288	0	0	1423.04	0	0	798.455	390.638	374.261	115790	90784.1	376985	197362
C4_NRBC_1cell_03		880.999	1626.77	0.112378	1783.63	0	2295.45	13231.2	0	946.117	323859	57251.7	8207.76	127077
C4_NRBC_1cell_04		262.829	41.1148	0	274.408	0	0	1646.76	0	457.596	105455	70408.1	439291	187674
C4_NRBC_1cell_05		325.924	0	25.9536	1318.32	0	40.5481	899.751	94.4439	769.013	67653.2	76622.7	426209	201088
C4_NRBC_1cell_06		17.0714	0	0	223.774	0	0	892.978	799.202	709.406	247296	112195	239280	236340
C4_NRBC_1cell_07		0	0	0	418.374	0	353.448	1810.76	315.284	283.887	60122.8	72202.4	453201	215892
C4_NRBC_1cell_08		77.5798	0	0	141.13	0	0	672.077	21.0928	306.283	70056.6	69269.8	404224	209325
C4_NRBC_1cell_09		0	0	0	1118.96	0	0	0	664.366	162.027	726.581	68117.2	62632	218957
C4_NRBC_1cell_10		146.59	0	0	377.009	0	101.284	2358.63	462.255	669.382	98845	70387.1	395733	202728
C4_NRBC_1cell_11		5.04227	0	0	0	18.185	138.515	1011.8	1165.98	371.465	42286.6	97630.1	238620	250037
C4_NRBC_1cell_12		0	0	0	0	0	0	0	347.738	804.481	10234.7	84854.9	203094	353710
C4_NRBC_1cell_13		69.95	0	0	1062.21	0.22558	1520.36	3755.34	238.267	843.243	210594	84332.2	211810	210234
C4_NRBC_1cell_14		0	0	0	0	0	0	657.541	138.398	394.169	41602.8	73505.2	474115	187355
C4_NRBC_1cell_15		265.258	0	49.0712	456.154	0	0	219.698	0	414.177	65549.8	81965.7	405232	221961
C4_NRBC_1cell_16		258.387	0	0	213.545	0	1330.64	2845.55	882.737	585.05	51073.3	65029	445739	182717
C4_NRBC_1cell_17		0	0	7.26795	692.95	0	0.532775	1710.64	567.014	914.171	231360	85965.6	283798	214673
C4_NRBC_1cell_18		546.513	0	0	164.095	0	423.035	3309.86	205.09	654.742	509621	81206.9	32061.6	238334
C4_NRBC_1cell_19		52.0027	0	0	2372.59	0	419.744	6120.41	0	1091.87	277871	88781.9	111783	233505
C4_NRBC_1cell_20		0	0	0	896.131	0	0	0	40.7369	166.291	2705.21	73606.4	197364	182973
C4_NRBC_1cell_21		419.562	0	0.081016	1121.83	0	165.663	4103.21	203.434	246.621	78132	77404.2	431955	201314
C4_NRBC_1cell_22		230.707	0	2.32434	4.49149	0	306.442	1740.69	468.508	572.035	417695	85566.7	63589.6	250981
C4_NRBC_1cell_23		1.15221	0	0	463.98	0	467.548	2303.01	154.996	289.559	134868	68483.5	359402	181735
C4_NRBC_1cell_24		661.481	0	0	0	0	0	0	453.764	1715.95	13547.9	90648.9	212430	272433
C4_NRBC_1cell_25		0	0	0	0	0	0	1777.28	451.02	699.006	13480.5	91456.1	176180	281416
C4_NRBC_1cell_26		0	0	0	0	0	0	0	612.121	1220.78	22458.8	54095.8	13894.8	153599
C4_NRBC_1cell_27		0	0	0	192.996	0	162.937	682.023	301.397	348.573	76655.4	88841.5	401165	229973
C4_NRBC_1cell_28		249.069	0	0	915.775	0	3.19628	904.704	137.583	141.316	273779	95995	193323	270474
C4_NRBC_1cell_29		195.214	0	0	1583.14	0	333.814	1542.66	33.1037	567.28	52042.6	78573.7	448655	194233
C4_NRBC_1cell_30		170.035	0	0	118.196	0	321.831	2065.17	254.014	124.408	77182.8	69078.6	462014	199948
C4_NRBC_1cell_31		170.03	0	0	1201.48	0	709.124	1708.06	631.473	508.257	32427	87806	445237	212583
C4_NRBC_1cell_32		3.98523	0	0	256.945	0	0	872.926	856.626	556.218	203668	104180	224103	232791
C4_NRBC_1cell_33		57.8237	0	0	0	0	24.2124	0	0	62.2988	113717	6911.67	484529	110418
C4_NRBC_1cell_34		259.587	0	0	26.9211	0	295.559	1351.72	487.526	8.038	478650	109789	139.29	258557
C4_NRBC_1cell_35		226.545	0	0	247.171	14.5942	615.86	5340.35	346.731	1026.97	80244.2	72021.6	424367	198055
C4_NRBC_1cell_36		200.08	0	0	126.182	66.7158	286.837	1528.29	194.576	208.552	65105.3	71746.1	406117	217708
C4_NRBC_1cell_37		0	0	0	0	0	0	0	18.9914	144.579	244.422	19059.3	2912.19	36886
C4_NRBC_1cell_38		0	0	0	1382.75	0	27527.4	0	4191.52	815.226	916.377	72702.6	37570.4	396649
C4_NRBC_1cell_39		0	0	0	0	0	0	0	0	0	992.809	1661.78	6813.79	1669.6
C4_NRBC_1cell_40		167.627	0	0	0	0	0	762.264	715.538	217.743	83876.4	93205	390476	247524
C4_NRBC_1cell_41		744.315	0.067394	180.338	1923.65	8.90103	1447.67	18926	113.096	1840.13	187481	89624.3	99638.7	189231
C4_NRBC_1cell_42		499.661	0	0	273.481	0	0.245057	2152.34	381.814	175.105	569340	97945.1	3.98862	268107
C4_NRBC_1cell_43		482.183	0	0	720.302	153.933	193.771	3528.14	349.578	535.74	190934	76930	313988	201500
C4_NRBC_1cell_44		0	0	0	0	0	0	0	0	0	11768.2	0	124391	15754.6
C4_NRBC_1cell_45		0	0	0	0	0	0	0	196.269	171.972	43.375	44464.7	6223.57	80003
C4_NRBC_1cell_46		213.845	0	0	1723.62	0	3.11331	1796.85	205.711	1077.34	379269	94377.1	123219	234516
C4_NRBC_1cell_47		408.82	0	0	1085.5	0	1.57773	2779.76	18.6741	632.427	379264	85094.1	167057	220006
C4_NRBC_1cell_48		0	0	0	0	0	30.6231	2911.64	234.108	1164.08	68620.4	62064.5	478926	197301
