## Supplementary material for "Isolation of nucleated red blood cells with intact genomic DNA from cord blood by applying G&T-seq": TableS2

### Sheet: TableS1
Table S1: The metrics of G&T-seq libraries from lymphocytes and NRBCs
No.	Input events (FACS)	Name	RNA-seq							WGA-based WGS
			cDNA		Library					Library
			Conc. (ng)		Peak-top size (bp)	Yield (fmol)	Read number sequenced	Number of genes with TPM value > 0		Peak-top size (bp)	Yield (fmol)	Read number sequenced	Mapping rate	PCR duplicate rate	Correlation coefficient of chromosomal distribution of mapped reads compared with that of a control WGS library
CD45 positive lymphocytes from adult female peripheral blood
1	1	lymphocyte_1cell_01	2.475		NA	NA	NA	NA		NA	NA	NA	NA	NA	NA
2	1	lymphocyte_1cell_02	1.6665		290 & 483	78.693	10646188	3926		1115	3898.03	31449620	98.32	9.06	0.997485
3	1	lymphocyte_1cell_03	1.9803		NA	NA	NA	NA		NA	NA	NA	NA	NA	NA
4	1	lymphocyte_1cell_04	0.99345		NA	NA	NA	NA		NA	NA	NA	NA	NA	NA
5	1	lymphocyte_1cell_05	0.3666		NA	NA	NA	NA		NA	NA	NA	NA	NA	NA
6	1	lymphocyte_1cell_06	0.63195		263 & 483	43.164	8271891	6968		1101	2557.34	29255136	97.85	12.02	0.990725
7	1	lymphocyte_1cell_07	0.62595		NA	NA	NA	NA		NA	NA	NA	NA	NA	NA
8	5	lymphocyte_5cells_01	5.24175		289	467.048	8913141	10125		1101	1355.69	32492590	98.63	6.03	0.995784
9	5	lymphocyte_5cells_02	5.10555		NA	NA	NA	NA		NA	NA	NA	NA	NA	NA
10	5	lymphocyte_5cells_03	0.22005		NA	NA	NA	NA		NA	NA	NA	NA	NA	NA
11	10	lymphocyte_10cells_01	8.5431		283	606.15	7580879	12392		1105	194.664	438574	99.13	0.12	0.996234
12	10	lymphocyte_10cells_02	7.3209		NA	NA	NA	NA		NA	NA	NA	NA	NA	NA
13	10	lymphocyte_10cells_03	7.65945		NA	NA	NA	NA		NA	NA	NA	NA	NA	NA
14	50	lymphocyte_50cells_01	27.2074		NA	NA	NA	NA		NA	NA	NA	NA	NA	NA
15_1	(1)	lymphocyte_50cells_1/50vol	28.1412		267	101.646	8812998	16767		985	3864.89	24080204	99.06	6.91	0.996779
15_2	(49)	lymphocyte_50cells_49/50vol	NA		286	1420.76	8092819	16655		1158	51.072	1523748	99.19	0.34	0.996363
16	50	lymphocyte_50cells_02	11.9458		NA	NA	NA	NA		NA	NA	NA	NA	NA	NA
CD45 positive lymphocytes from umbilical cord blood
1	1	C1_lymphocyte_1cell_01	1.701		281 & 470	79.743	10931176	5173		NA	NA	NA	NA	NA	NA
2	1	C1_lymphocyte_1cell_02	1.08315		304 & 459	42.2145	10576008	4096		NA	NA	NA	NA	NA	NA
3	1	C1_lymphocyte_1cell_03	1.12275		271 & 478	18.9045	27155312	4586		NA	NA	NA	NA	NA	NA
4	1	C1_lymphocyte_1cell_04	1.56285		279	44.598	13404754	4366		NA	NA	NA	NA	NA	NA
5	1	C1_lymphocyte_1cell_05	1.1943		283 & 497	21.0705	31782374	5629		NA	NA	NA	NA	NA	NA
6	1	C1_lymphocyte_1cell_06	1.29945		279 & 488	52.47	11890966	4303		NA	NA	NA	NA	NA	NA
7	1	C1_lymphocyte_1cell_07	2.12745		284 & 471	82.6095	13674218	5091		NA	NA	NA	NA	NA	NA
8	1	C1_lymphocyte_1cell_08	1.4073		281 & 491	67.8615	12229846	5098		NA	NA	NA	NA	NA	NA
9	1	C1_lymphocyte_1cell_09	1.28115		272 & 492	60.993	13243616	5085		NA	NA	NA	NA	NA	NA
10	1	C1_lymphocyte_1cell_10	1.1013		275 & 488	49.113	12499052	4257		NA	NA	NA	NA	NA	NA
11	1	C1_lymphocyte_1cell_11	1.4079		286 & 490	62.703	12821706	5145		NA	NA	NA	NA	NA	NA
12	1	C1_lymphocyte_1cell_12	1.67145		288 & 494	45.6285	14672366	4457		NA	NA	NA	NA	NA	NA
13	5	C1_lymphocyte_5cells_01	4.6425		NA	NA	NA	NA		NA	NA	NA	NA	NA	NA
14	10	C1_lymphocyte_10cells_01	6.5076		NA	NA	NA	NA		NA	NA	NA	NA	NA	NA
15	50	C1_lymphocyte_50cells_01	27.9695		NA	NA	NA	NA		NA	NA	NA	NA	NA	NA
16	100	C1_lymphocyte_100cells_01	56.1094		NA	NA	NA	NA		NA	NA	NA	NA	NA	NA
CD71 positive and CD235a positive NRBC-candidate cells from umbilical cord blood
1	1	C1_NRBC_1cell_01	0.90315		316	37.3035	10543620	275		1000	287.54	225556	72.72	1.55	0.482851
2	1	C1_NRBC_1cell_02	1.0128		323	54.513	10568468	313		1000	52.09	334440	40.63	4.34	0.828216
3	1	C1_NRBC_1cell_03	1.03845		307	58.5585	8886622	329		1074	160.136	317242	9.45	0.56	0.956789
4	1	C1_NRBC_1cell_04	1.6161		318	62.787	14325514	379		1015	228.52	236790	6.86	0.28	0.90488
5	1	C1_NRBC_1cell_05	0.40815		302	32.5485	7393334	316		1049	59.92	327172	23.72	2.5	0.950009
6	1	C1_NRBC_1cell_06	0.26835		298	18.6495	10178230	232		1186	70.344	320984	17.2	1.5	0.934122
7	1	C1_NRBC_1cell_07	0.74265		318	53.667	8830388	362		1000	44.88	246070	22.09	1.56	0.950921
8	1	C1_NRBC_1cell_08	1.0845		319	46.269	11193380	369		1033	92.8	191530	22.35	1.33	0.951051
9	1	C1_NRBC_1cell_09	0.9711		323	43.998	4663236	345		991	47.472	201000	19.04	1.21	0.962036
10	1	C1_NRBC_1cell_10	1.0926		317	64.539	3440540	335		1048	88.808	254564	11.66	0.84	0.938654
11	1	C1_NRBC_1cell_11	1.67385		312	47.0085	4171628	317		958	155.968	230250	7.33	0.48	0.89769
12	1	C1_NRBC_1cell_12	2.53635		328	58.3845	4272234	499		1000	117.848	235630	9.19	0.47	0.934989
13	1	C1_NRBC_1cell_13	1.1487		335	35.3145	3945982	2058		927	97.416	238284	14.25	0.77	0.95338
14	1	C1_NRBC_1cell_14	0.89805		321	48.3615	11305650	384		914	69.544	251840	35.01	2.91	0.940815
15	1	C1_NRBC_1cell_15	0.70725		331	58.4175	10614998	381		920	73.12	225984	31.02	2.32	0.958317
16	1	C1_NRBC_1cell_16	0.6015		328	64.0065	12271976	370		934	65.84	205740	31.6	1.9	0.964979
17	1	C1_NRBC_1cell_17	1.1322		327	79.9125	12074654	460		969	48.552	411264	34.8	4.78	0.948437
18	1	C1_NRBC_1cell_18	0.87075		334	54.09	11338016	407		959	60.136	395820	31.02	3.3	0.973143
19	1	C1_NRBC_1cell_19	0.90045		334	50.0325	12682190	307		1008	52.176	384932	32.65	3.64	0.968244
20	1	C1_NRBC_1cell_20	0.5706		354	54.21	11589270	310		936	62.928	324078	27.74	2.55	0.947178
21	1	C1_NRBC_1cell_21	0.6318		332	43.4835	11824422	362		962	91.352	416086	19.35	1.43	0.974997
22	1	C1_NRBC_1cell_22	0.9588		332	78.534	9935118	488		960	93.088	421894	26.64	2.4	0.977603
23	1	C1_NRBC_1cell_23	0.7683		316	34.6425	10408220	259		970	72.672	240692	25.75	1.62	0.972083
24	1	C1_NRBC_1cell_24	1.06575		327	86.0025	11669440	594		940	63.416	202404	28	1.87	0.9533
25	1	C1_NRBC_1cell_25	0.82635		326	74.5665	11505974	453		997	48.512	236724	32.97	2.65	0.976017
26	1	C1_NRBC_1cell_26	1.0563		326	76.0215	11208424	414		916	172.288	274840	12.28	0.58	0.952693
27	1	C1_NRBC_1cell_27	0.7629		330	40.0995	11773558	262		920	290.48	219778	9.22	0.33	0.975085
28	1	C2_NRBC_1cell_01	0.54165		328	24.978	4541832	479		962	72.648	201292	29	2.06	0.944122
29	1	C2_NRBC_1cell_02	0.4305		318	39.3465	5314770	736		986	88.944	215272	26.84	2.12	0.910474
30	1	C2_NRBC_1cell_03	0.61995		325	87.489	5799810	363		942	205.96	242768	14.34	0.74	0.940631
31	1	C2_NRBC_1cell_04	0.276		318	34.5795	4427518	241		936	131.352	234088	13.85	0.61	0.965153
32	1	C2_NRBC_1cell_05	0.7506		330	53.1975	5730650	2073		1049	3960.02	423864	98.3	1.29	0.972909
33	1	C2_NRBC_1cell_06	0.54465		325	35.952	4955734	191		961	74.224	200902	25.8	1.51	0.957375
34	1	C2_NRBC_1cell_07	0.2562		298	9.6525	3.01039e+06	38		952	61.744	214194	24.8	1.62	0.964648
35	1	C2_NRBC_1cell_08	0.68775		337	42.9435	5667260	239		934	338.8	209444	6.89	0.32	0.870766
36	1	C2_NRBC_1cell_09	0.21405		297	15.0255	6256472	243		962	90.824	203508	21.32	1.33	0.951049
37	1	C2_NRBC_1cell_10	0.0738		296	8.6565	3353192	39		875	123.864	218810	16.66	0.8	0.977813
38	1	C2_NRBC_1cell_11	0.1119		288	10.7805	4199260	63		930	198.888	207376	15.01	0.76	0.935703
39	1	C2_NRBC_1cell_12	0.45735		316	53.613	4905760	249		994	81.76	225644	25.17	1.59	0.930579
40	1	C2_NRBC_1cell_13	0.2709		320	37.5075	5237458	206		976	219.08	248184	10.91	0.5	0.9351
41	1	C2_NRBC_1cell_14	0.6336		325	49.866	5624670	386		1077	59.392	224164	25.36	1.63	0.939988
42	1	C2_NRBC_1cell_15	0.08175		284	9.171	3338006	36		1060	51.312	224964	27.48	1.72	0.96032
43	1	C2_NRBC_1cell_16	0.37695		327	38.043	5237634	202		1026	69.648	226564	24.78	1.45	0.983055
44	1	C2_NRBC_1cell_17	1.47465		307	33.342	3442154	341		699 & 1468	2030.38	489328	97.53	1.21	0.975056
45	1	C2_NRBC_1cell_18	5.9865		308 & 505	186.118	3182726	24		940	32.648	238648	28.29	2.02	0.9627
46	1	C2_NRBC_1cell_19	0.12945		broad	5.214	3500332	39		915	78.648	244990	20.46	1.15	0.921685
47	1	C2_NRBC_1cell_20	0.6615		broad	23.517	3184792	359		955	59.936	249974	23.46	1.55	0.949142
48	1	C2_NRBC_1cell_21	0.5256		broad	41.4795	3243106	192		939	64.192	200924	26.76	1.63	0.957017
49	1	C2_NRBC_1cell_22	0.5892		broad	14.304	3201774	144		954	307.336	248260	6.87	0.29	0.918563
50	1	C2_NRBC_1cell_23	0.46605		broad	19.6485	3795684	187		923	115.424	233164	13	0.62	0.962636
51	1	C2_NRBC_1cell_24	0.9216		broad	22.323	3009002	181		957	84.36	231434	21.11	1.35	0.964539
52	1	C2_NRBC_1cell_25	0.7023		broad	29.664	3509524	1714		1045	3720.12	280710	90.18	1.05	0.969093
53	1	C2_NRBC_1cell_26	1.18605		broad	27.8685	3463008	288		954	83.416	211826	41.72	1.77	0.186741
54	1	C2_NRBC_1cell_27	0.5637		broad	23.976	3194098	222		890	72.288	243998	20.8	1.28	0.918468
55	1	C2_NRBC_1cell_28	0.71955		broad	21.2025	3201194	268		901	47.432	254494	28.2	2.17	0.949521
56	1	C2_NRBC_1cell_29	0.4863		broad	33.78	3967658	189		944	73.176	249712	20.91	1.27	0.96845
57	1	C2_NRBC_1cell_30	0.6792		broad	19.203	4234976	269		948	140.544	245452	12.37	0.54	0.952227
58	1	C2_NRBC_1cell_31	0.7704		broad	32.766	4082258	215		903	86.024	237740	16.46	0.77	0.944018
59	1	C2_NRBC_1cell_32	0.32205		broad	20.166	4209380	262		970	40.648	257522	27.83	2.21	0.944012
60	1	C2_NRBC_1cell_33	0.4698		broad	11.457	4050114	159		986	32.592	245726	31.04	3.08	0.902592
61	1	C2_NRBC_1cell_34	0.51165		broad	33.7245	3497506	255		981	48.992	262488	25.39	1.89	0.978324
62	1	C2_NRBC_1cell_35	0.52515		broad	19.302	3832834	145		571	157.232	201260	8.91	0.25	0.983406
63	1	C2_NRBC_1cell_36	0.042		broad	10.431	3290846	39		880	61.68	221016	15.61	0.71	0.960609
64	1	C2_NRBC_1cell_37	0.4854		broad	17.559	3212836	183		944	53.4	208050	42.12	2.11	0.843491
65	1	C2_NRBC_1cell_38	0.4845		broad	14.5635	3632466	241		924	81.736	221874	18.23	1	0.93758
66	1	C2_NRBC_1cell_39	0.21915		broad	8.3265	3106032	87		935	57.664	230468	31.48	2.4	0.954578
67	1	C2_NRBC_1cell_40	0.2142		broad	24.183	3947620	189		904	110.872	223486	17.21	1.08	0.905523
68	1	C2_NRBC_1cell_41	0.64875		broad	14.757	3942782	128		945	116.728	201600	14.77	0.89	0.898819
69	1	C2_NRBC_1cell_42	0.81465		broad	22.0935	3069558	191		952	54.816	198822	28.18	2.02	0.954325
70	1	C3_NRBC_1cell_01	0.90075		broad	3.354	4538184	90		938	109.168	739144	11.6	1.3	0.96562
71	1	C3_NRBC_1cell_02	0.8052		broad	3.132	4077600	151		913	134.512	631230	6.94	0.56	0.949041
72	1	C3_NRBC_1cell_03	1.0911		broad	27.624	3531874	373		928	73.872	723536	13.86	1.72	0.945687
73	1	C3_NRBC_1cell_04	0.94095		broad	47.2515	3966634	278		959	41.152	671130	24.74	4.01	0.955586
74	1	C3_NRBC_1cell_05	1.3437		broad	10.3875	4699574	258		983	29.104	807178	26.9	5.09	0.968001
75	1	C3_NRBC_1cell_06	0.885		broad	12.516	4301590	142		913	35.928	746214	26.55	4.84	0.941554
76	1	C3_NRBC_1cell_07	1.0587		broad	20.9535	3496314	267		890	157.648	687896	6.6	0.63	0.960088
77	1	C3_NRBC_1cell_08	1.4856		broad	30.4905	3388858	322		964	44.56	714896	24.72	4.07	0.946818
78	1	C3_NRBC_1cell_09	0.6096		broad	19.0335	6252480	242		1015	16.144	693900	25.71	4.42	0.975845
79	1	C3_NRBC_1cell_10	1.4805		broad	18.3315	4421950	193		974	28.832	787176	25.29	4.52	0.971192
80	1	C3_NRBC_1cell_11	0.68595		broad	10.7445	4209688	60		954	44.608	614088	18.08	2.28	0.958434
81	1	C3_NRBC_1cell_12	1.69875		broad	21.984	4592030	202		982	45.864	650422	22.76	3.42	0.963356
82	1	C3_NRBC_1cell_13	0.9483		broad	16.7985	3941150	249		997	88.184	754162	12.85	1.64	0.930275
83	1	C3_NRBC_1cell_14	1.83255		broad	32.64	3705066	302		912	103.664	738226	10.63	1.07	0.964328
84	1	C3_NRBC_1cell_15	0.8271		broad	13.2855	5862490	247		943	12.072	717130	24.97	4.31	0.967308
85	1	C3_NRBC_1cell_16	1.01385		broad	23.5395	3929932	226		913	86.896	711620	17.77	1.44	0.989542
86	1	C3_NRBC_1cell_17	1.85745		broad	27.8445	4791850	241		838	106.528	714578	10.4	0.99	0.919758
87	1	C3_NRBC_1cell_18	0.88245		broad	20.718	8136542	271		924	61.768	619370	16.68	1.98	0.976141
88	1	C3_NRBC_1cell_19	0.8472		broad	17.9775	5468848	52		946	39.024	746094	24.49	3.98	0.958539
89	1	C3_NRBC_1cell_20	0.98535		broad	13.557	5147528	314		1003	43.568	741406	26.56	4.83	0.957195
90	1	C3_NRBC_1cell_21	0.6177		broad	10.4865	5404812	76		915	101.632	700108	12.14	1.31	0.980975
91	1	C3_NRBC_1cell_22	1.0071		broad	20.7045	3939874	173		903	223.744	739376	6.84	0.63	0.945043
92	1	C3_NRBC_1cell_23	1.9467		broad	23.6505	4749082	157		862	92.536	693704	11.94	1.35	0.957939
93	1	C3_NRBC_1cell_24	0.77925		broad	14.769	4961266	265		931	43.864	723056	40.03	5.92	0.979591
94	1	C3_NRBC_1cell_25	1.3065		broad	135.213	4767910	264		902	57.944	729532	14.32	1.79	0.962444
95	1	C3_NRBC_1cell_26	1.0017		broad	126.729	6155624	236		926	90.272	770938	12.98	1.49	0.968818
96	1	C3_NRBC_1cell_27	0.79875		broad	89.448	6754942	242		951	45.464	700092	24.63	3.89	0.96231
97	1	C3_NRBC_1cell_28	0.36885		broad	58.539	6603440	349		920	43.552	820978	22.4	3.73	0.968079
98	1	C3_NRBC_1cell_29	0.55755		broad	65.655	6043578	241		923	40.312	740420	23.95	3.9	0.959604
99	1	C3_NRBC_1cell_30	0.7263		broad	57.5655	7327690	334		926	56.656	561166	16.22	2	0.934387
100	1	C3_NRBC_1cell_31	1.0059		broad	70.704	6283768	445		944	35.648	698800	24.54	4.14	0.969141
101	1	C3_NRBC_1cell_32	0.5379		broad	97.2825	6714828	343		885	167.496	733488	14.18	1.32	0.932378
102	1	C3_NRBC_1cell_33	0.4353		broad	44.5755	6331574	284		949	75.872	840282	21.04	3.49	0.953078
103	1	C3_NRBC_1cell_34	0.1962		broad	27.1605	4406178	230		829	198.64	672050	7.16	0.63	0.955584
104	1	C3_NRBC_1cell_35	0.5826		broad	43.563	7889498	424		904	42.696	1002036	27.12	5.88	0.936997
105	1	C3_NRBC_1cell_36	0.3495		broad	43.0845	4180412	37		972	49.472	578654	30.58	4.74	0.951746
106	1	C3_NRBC_1cell_37	0.43245		broad	33.8085	8206222	287		929	70.088	640896	10.89	1.04	0.950568
107	1	C3_NRBC_1cell_38	0.078		broad	22.77	5634452	90		912	87.72	547192	17.22	2.17	0.933158
108	1	C3_NRBC_1cell_39	0.69675		broad	42.2025	7437488	255		868	80.496	681754	18.37	2.57	0.961346
109	1	C3_NRBC_1cell_40	0.85485		broad	53.265	7582268	355		935	66.2	729022	19.1	2.71	0.972914
110	1	C3_NRBC_1cell_41	0.45165		broad	33.0855	6376710	302		852	306.2	711216	5.98	0.45	0.974265
111	1	C3_NRBC_1cell_42	0.07815		broad	24.765	5564680	193		865	149.664	659544	10.28	0.86	0.956817
112	1	C3_NRBC_1cell_43	0.56925		broad	37.1295	6928520	340		904	151.136	653804	12.03	1.2	0.954978
113	1	C3_NRBC_1cell_44	0.909		broad	39.5175	7303960	315		869	151.432	711246	11.9	1.31	0.938983
114	1	C3_NRBC_1cell_45	0.66945		broad	52.3545	7707858	188		913	82.968	653128	18.01	2.19	0.945736
115	1	C3_NRBC_1cell_46	0.54345		broad	20.394	7174568	292		902	88.176	679426	23.81	3.34	0.970772
116	1	C3_NRBC_1cell_47	0.72735		broad	84.42	7092496	324		947	164.624	767788	10.49	1.34	0.968735
117	1	C3_NRBC_1cell_48	0.14295		broad	26.6025	5159278	231		948	52.888	729434	27.26	4.47	0.964462
118	1	C4_NRBC_1cell_01	0.2268		broad	27.231	8477044	91		366 & 890	127.272	669062	59.18	4.14	0.799678
119	1	C4_NRBC_1cell_02	0.7581		broad	60.012	4848446	299		907	61.36	637792	14.84	1.63	0.964605
120	1	C4_NRBC_1cell_03	0.3492		broad	31.3905	5957518	875		926	46.8	672992	24.49	3.61	0.979313
121	1	C4_NRBC_1cell_04	0.78285		broad	45.213	4435832	258		819	131.376	496014	7.31	0.54	0.959307
122	1	C4_NRBC_1cell_05	0.3393		broad	54.6045	4879094	253		933	41.848	804686	19.05	2.69	0.964272
123	1	C4_NRBC_1cell_06	0.46755		broad	63.066	6211722	307		946	32.512	601106	23.73	3.5	0.979427
124	1	C4_NRBC_1cell_07	0.6075		broad	47.9595	5836852	328		922	58.512	864808	19.58	3.2	0.956432
125	1	C4_NRBC_1cell_08	0.5934		broad	53.6445	5780454	257		941	25.704	795558	25.9	4.49	0.95466
126	1	C4_NRBC_1cell_09	0.2877		broad	40.527	6602842	105		897	64.992	669408	25.14	4.09	0.939056
127	1	C4_NRBC_1cell_10	0.2973		broad	20.13	5623066	407		902	77.648	681722	17.33	2.06	0.970318
128	1	C4_NRBC_1cell_11	0.02895		broad	31.596	5091732	223		887	41.944	605040	24.76	3.75	0.973213
129	1	C4_NRBC_1cell_12	0.10485		broad	37.128	7262868	116		858	25.44	760922	15.79	1.89	0.982626
130	1	C4_NRBC_1cell_13	0.13335		broad	67.2075	5906684	352		940	42.856	730332	28.79	5.15	0.950051
131	1	C4_NRBC_1cell_14	0.2979		broad	38.556	5814378	220		921	94.152	627010	11.11	1.11	0.961698
132	1	C4_NRBC_1cell_15	0.2286		broad	30.429	5705566	249		933	194.384	728216	6.56	0.51	0.979393
133	1	C4_NRBC_1cell_16	0.60585		broad	74.697	5646474	543		914	98.728	726336	13.04	1.68	0.938545
134	1	C4_NRBC_1cell_17	0.2244		broad	20.7585	5574326	255		861	88.096	774082	17.31	2.15	0.973994
135	1	C4_NRBC_1cell_18	0.31485		broad	16.917	3694716	451		816	124.608	726862	10.55	1.21	0.954344
136	1	C4_NRBC_1cell_19	0.3135		broad	32.136	6947882	388		880	38.592	782744	23.56	3.93	0.933732
137	1	C4_NRBC_1cell_20	0.1083		broad	27.7665	6923366	144		915	42.744	728580	27.26	4.68	0.969537
138	1	C4_NRBC_1cell_21	0.32085		broad	33.699	5081280	281		899	229.752	683976	7	0.63	0.939327
139	1	C4_NRBC_1cell_22	0.2622		broad	13.332	6966128	377		988	43.568	741336	24.11	3.7	0.975718
140	1	C4_NRBC_1cell_23	0.2919		broad	24.456	6464814	330		926	51.168	791014	26.52	3.9	0.975923
141	1	C4_NRBC_1cell_24	0.12165		broad	15.4215	5439812	142		944	167.48	637242	9.96	0.94	0.963235
142	1	C4_NRBC_1cell_25	0.3915		broad	19.4055	4240604	106		969	55.032	815468	19.3	3	0.959136
143	1	C4_NRBC_1cell_26	0.2547		broad	68.022	3687722	113		996	40.76	609102	24.28	4.01	0.91219
144	1	C4_NRBC_1cell_27	0.8451		broad	71.2035	7760516	240		896	210.528	1022998	6.2	0.73	0.946618
145	1	C4_NRBC_1cell_28	0.4179		broad	38.547	7872874	284		941	62.312	650352	16.32	2.26	0.934382
146	1	C4_NRBC_1cell_29	0.5322		broad	68.625	7366546	435		955	71.4	665126	12.16	1.52	0.936788
147	1	C4_NRBC_1cell_30	0.52575		broad	54.6645	6978390	326		918	141.856	820826	9.1	1.01	0.9621
148	1	C4_NRBC_1cell_31	0.65985		broad	73.3815	7118960	447		918	52.456	620492	22.38	3.41	0.959085
149	1	C4_NRBC_1cell_32	0.639		broad	74.7	5971486	256		934	59.48	577694	14.54	1.71	0.962721
150	1	C4_NRBC_1cell_33	0.20955		broad	58.3875	4703446	105		932	159.872	644356	9.44	0.86	0.933476
151	1	C4_NRBC_1cell_34	0.3897		broad	70.4205	4263958	237		901	81.616	778688	11.88	1.49	0.955181
152	1	C4_NRBC_1cell_35	0.6378		broad	95.445	7530022	430		938	26	708754	26.47	5.05	0.915989
153	1	C4_NRBC_1cell_36	0.78795		broad	111.35	5072474	331		962	135.208	746672	11.3	1.29	0.95627
154	1	C4_NRBC_1cell_37	0.35865		broad	68.1615	3060836	68		938	358.592	674836	4.7	0.52	0.900889
155	1	C4_NRBC_1cell_38	0.2601		broad	51.606	4633084	79		977	54.248	719538	20.31	3.26	0.937083
156	1	C4_NRBC_1cell_39	0.33615		broad	47.3085	3265738	27		938	98.672	752098	8.87	0.87	0.955611
157	1	C4_NRBC_1cell_40	0.70575		broad	93.258	6206116	211		973	44.568	627678	17.84	2.52	0.952227
158	1	C4_NRBC_1cell_41	0.7254		broad	49.6935	7721766	2000		922	67.28	713218	15.11	1.86	0.977853
159	1	C4_NRBC_1cell_42	0.3834		broad	44.73	9779476	277		949	205.872	644266	6.32	0.5	0.962171
160	1	C4_NRBC_1cell_43	0.56025		broad	10.107	6880374	377		952	60.76	632190	18.16	2.42	0.941005
161	1	C4_NRBC_1cell_44	0.22125		broad	38.7405	3222508	30		960	112.248	762612	12.16	1.49	0.960319
162	1	C4_NRBC_1cell_45	0.1443		broad	35.325	5328492	78		953	90.904	730886	11.72	1.44	0.921877
163	1	C4_NRBC_1cell_46	0.6636		broad	50.1795	5309892	260		953	54.496	756214	14.57	1.81	0.956332
164	1	C4_NRBC_1cell_47	0.70605		broad	82.9125	6849236	283		940	94.208	791184	13.69	1.74	0.943823
165	1	C4_NRBC_1cell_48	0.4689		broad	64.7505	6994120	280		969	57.776	754872	18.09	2.57	0.951755
166	5	C1_NRBC_5cells_01	1.26645		NA	NA	NA	NA		366 & 1000	660.45	391680	79.61	1.47	0.848237
167	5	C1_NRBC_5cells_02	1.3323		NA	NA	NA	NA		1000	87.5	232836	36.29	3.97	0.772999
168	5	C1_NRBC_5cells_03	2.4816		NA	NA	NA	NA		1001	119.4	206816	12.3	1.48	0.652182
169	10	C1_NRBC_10cells_01	3.2967		NA	NA	NA	NA		1000	129.17	401636	31.3	3.84	0.819896
170	10	C1_NRBC_10cells_02	2.69745		NA	NA	NA	NA		769 & 1486	2543.61	528960	97.93	0.97	0.996469
171	10	C1_NRBC_10cells_03	3.4611		335	224.899	4457402	1041		1060	104.68	249856	21.28	2.99	0.744428
172	50	C1_NRBC_50cells_01	12.4067		NA	NA	NA	NA		675 & 1565	2672.87	504440	97.13	1.11	0.996972
173	50	C1_NRBC_50cells_02	12.3568		NA	NA	NA	NA		1000	147.44	342698	25.4	8.86	0.170413
174	50	C1_NRBC_50cells_03	16.593		NA	NA	NA	NA		972	1654.81	264900	95.96	1.4	0.989927
175	100	C1_NRBC_100cells_01	15.0815		NA	NA	NA	NA		781 & 1494	1578.62	452062	98.47	1.37	0.801549
176	200	C1_NRBC_200cells_01	26.2464		NA	NA	NA	NA		693 & 1567	1348.85	510196	97.86	1.36	0.992177
